# Harmonization of microbiome data in the Environmental influences on Child Health Outcomes (ECHO) Cohort to analyze environmental influences on the child microbiome

**DOI:** 10.64898/2026.11.06.26367438

**Authors:** Justine W. Debelius, Shaoming Xiao, Noel T. Mueller, Sarah S. Comstock, Kristen L. McArthur, Zone Li, Ekaterina Smirnova, Vanja Klepac-Ceraj, Christian Rosas-Salazar, Cara Wychgram, Meredith Palmore, Grier P. Page, Judy L. Aschner, Patricia A. Brennan, Carlos A. Camargo, Scott Collingwood, Suman R. Das, Janice A. Espinola, James E. Gern, Tina V. Hartert, Daniel J. Jackson, Margaret R. Karagas, Leslie D. Leve, Thomas G. O’Connor, Ryohei Shibata, Meghan H. Shilts, Zhaozhong Zhu, Amii M. Kress, the ECHO Cohort Consortium

**Affiliations:** Department of Psychology Department of Epidemiology, Johns Hopkins Bloomberg School of Public Health, Baltimore, MD, USA; Department of Epidemiology, Colorado School of Public Health, Aurora, CO, USA; Department of Pediatrics, University of Colorado School of Medicine, Aurora, CO, USA; Department of Food Science & Human Nutrition, Michigan State University, East Lansing, MI, USA; Department of Biostatistics, Virgina Commonwealth University, Richmond, VA, USA; Department of Biological Sciences, Biochemistry Program, Wellesley College, Wellesley, MA, USA; Department of Pediatrics, Vanderbilt University Medical Center, Nashville, TN, USA; Genomics and Translational Research Center, RTI International, Atlanta, GA, USA; Department of Pediatrics, Hackensack Meridian School of Medicine, Center for Discovery and Innovation, Nutley, NJ, USA; Department of Psychology, Emory University School of Medicine, Atlanta, GA, USA; Department of Emergency Medicine, Massachusetts General Hospital, Boston, MA, USA; Department of Pediatrics, University of Utah School of Medicine, Salt Lake City, UT, USA; Department of Medicine, Vanderbilt University Medical Center, Nashville, TN, USA; Department of Pediatrics, University of Wisconsin-Madison School of Medicine, Madison, WI, USA; Department of Medicine, University of Wisconsin-Madison School of Medicine, Madison, WI, USA; Department of Epidemiology, Dartmouth Geisel School of Medicine, Hanover, NH, USA; Prevention Science Institute, Oregon State University, Eugene, OR, USA; Department of Psychiatry, University of Rochester Medical Center, Rochester, NY, USA; Department of Neuroscience, University of Rochester Medical Center, Rochester, NY, USA; Department of Obstetrics and Gynecology, University of Rochester Medical Center, Rochester, NY, USA

**Author notes:** **Corresponding Authors:** Justine Debelius, Department of Epidemiology, Johns Hopkins Bloomberg School of Public Health, 615 Wolfe St, Baltimore, MD, USA 21205. See Supplemental File 2 for a list of collaborators (the ECHO Cohort Consortium).

**Keywords:** environmental exposure, microbiota, infant, child, cohort studies

## Abstract

The human microbiome is critical for health across the life course and may mediate the relationship between early-life exposures and health outcomes. The Environmental influences on Child Health Outcomes (ECHO) Cohort provides a unique opportunity to investigate this relationship in children. Individual cohort sites within the ECHO Cohort collected and sequenced microbiome data prior to the consortium formation. Sequencing data were annotated using a common protocol. We summarized the relationship between participant characteristics and features of the microbiome to understand how ECHO can advance the study of the connection between environmental exposures, the microbiome, and health outcomes. A total of 15,509 high-quality extant microbiome samples were collected from 1,086 pregnancies and 5,701 children from 21 ECHO cohort sites. The observed microbial communities were shaped by body site, participant type (pregnant person, child), age, and sample processing. Children lived in 40 states across the United States; high-quality geolocation data were available for more than 60% of children with gut samples. Assay measures, including PFAS, and were available for more than 1,000 children with gut samples. Extant ECHO microbiome data provide an opportunity to characterize the effect of environmental exposures on the developing human microbiome and the role of these exposures in shaping long-term health.
