## Supplementary material for "Harmonization of microbiome data in the Environmental influences on Child Health Outcomes (ECHO) Cohort to analyze environmental influences on the child microbiome": Table S6

### Sheet: Table S6
Table S6. Differentially abundant taxa associated with age, delivery mode, and breast milk consumption
term						Age (3 months)-1			Female sex			Any Breastmilk (vs Only)			No Breastmilk (vs Only)			Cesarean delivery
Domain	Phylum	Class	Order	Family	Genus	B	se	-log10(q)	B	se	-log10(q)	B	se	-log10(q)	B	se	-log10(q)	B	se	-log10(q)
Bacteria	Actinobacteriota	Actinobacteria	Actinomycetales	Actinomycetaceae	Actinomyces	0.3473	0.290165	0	0.359976	0.17073	0	0.327078	0.21439	0	0.108827	0.22418	0	0.311338	0.188469	0
Bacteria	Actinobacteriota	Actinobacteria	Actinomycetales	Actinomycetaceae	Varibaculum	-0.34586	0.227674	0	0.0292924	0.133961	0	-0.0658211	0.168218	0	-0.411324	0.175899	0	-0.0301275	0.147879	0
Bacteria	Actinobacteriota	Actinobacteria	Bifidobacteriales	Bifidobacteriaceae	Bifidobacterium	1.6897	0.479708	1.32417	0.292073	0.282255	0	-0.217942	0.354435	0	-0.338186	0.37062	0	-0.252185	0.311582	0
Bacteria	Actinobacteriota	Actinobacteria	Corynebacteriales	Corynebacteriaceae	Corynebacterium	-0.370954	0.210877	0	0.131189	0.124078	0	-0.170504	0.155807	0	-0.554152	0.162923	1.13174	-0.231091	0.13697	0
Bacteria	Actinobacteriota	Actinobacteria	Micrococcales	Micrococcaceae	Rothia	-0.298014	0.260027	0	0.0970917	0.152997	0	-0.121718	0.192122	0	-0.444962	0.200896	0	0.368058	0.168894	0
Bacteria	Actinobacteriota	Coriobacteriia	Coriobacteriales	Atopobiaceae	Atopobium	-0.118275	0.209583	0	0.0711967	0.123317	0	-0.294763	0.154851	0	-0.872438	0.161923	5.00922	0.0928344	0.136129	0
Bacteria	Actinobacteriota	Coriobacteriia	Coriobacteriales	Coriobacteriaceae	Collinsella	0.724475	0.436263	0	0.00104965	0.256693	0	0.219343	0.322335	0	1.59713	0.337054	3.57418	-0.10091	0.283363	0
Bacteria	Actinobacteriota	Coriobacteriia	Coriobacteriales	Eggerthellaceae	Eggerthella	0.556609	0.318601	0	-0.32852	0.187461	0	0.0267641	0.2354	0	1.05228	0.246149	2.64893	0.0448475	0.206939	0
Bacteria	Actinobacteriota	Coriobacteriia	Coriobacteriales	Eggerthellaceae	Gordonibacter	-0.07701	0.13792	0	-0.0232015	0.0811509	0	-0.0951186	0.101903	0	-0.204408	0.106557	0	-0.0431694	0.0895825	0
Bacteria	Bacteroidota	Bacteroidia	Bacteroidales	Bacteroidaceae	Bacteroides	0.843579	0.518398	0	0.134515	0.30502	0	-0.140696	0.38302	0	-0.295717	0.400511	0	-3.76013	0.336712	24.2993
Bacteria	Bacteroidota	Bacteroidia	Bacteroidales	Barnesiellaceae	Barnesiella	-0.179254	0.128581	0	0.0703643	0.075656	0	-0.102582	0.095003	0	-0.446389	0.0993414	3.07478	-0.13272	0.0835167	0
Bacteria	Bacteroidota	Bacteroidia	Bacteroidales	Dysgonomonadaceae	Dysgonomonas	-0.423702	0.168429	0	-0.0556577	0.0991017	0	-0.177205	0.124444	0	-0.292912	0.130127	0	0.22162	0.109398	0
Bacteria	Bacteroidota	Bacteroidia	Bacteroidales	Marinifilaceae	Odoribacter	-0.110855	0.141367	0	0.0419411	0.083179	0	-0.176718	0.10445	0	-0.378504	0.10922	1.23314	-0.171411	0.0918213	0
Bacteria	Bacteroidota	Bacteroidia	Bacteroidales	Prevotellaceae	Prevotella	-0.0527011	0.181779	0	0.292076	0.106957	0.168949	-0.359571	0.134308	0.09956	-0.495135	0.140441	1.32938	-0.119979	0.11807	0
Bacteria	Bacteroidota	Bacteroidia	Bacteroidales	Prevotellaceae	Prevotella_7	-0.107825	0.152601	0	0.0721296	0.0897889	0	-0.317623	0.11275	0.283019	-0.66823	0.117899	5.67572	0.0916998	0.099118	0
Bacteria	Bacteroidota	Bacteroidia	Bacteroidales	Prevotellaceae	Prevotella_9	0.0205171	0.229629	0	0.12282	0.135111	0	-0.372989	0.169663	0	-0.609512	0.17741	1.18568	0.102272	0.14915	0
Bacteria	Bacteroidota	Bacteroidia	Bacteroidales	Rikenellaceae	Alistipes	0.398479	0.263785	0	0.254624	0.155208	0	0.0182489	0.194899	0	0.0728907	0.203799	0	-0.52669	0.171335	0.639957
Bacteria	Bacteroidota	Bacteroidia	Bacteroidales	Tannerellaceae	Parabacteroides	0.204691	0.452499	0	0.070808	0.266246	0	0.0627086	0.334331	0	0.696291	0.349598	0	-2.04482	0.293909	9.12668
Bacteria	Campylobacterota	Campylobacteria	Campylobacterales	Campylobacteraceae	Campylobacter	-0.138211	0.128359	0	0.0930652	0.0755251	0	-0.172799	0.0948386	0	-0.718341	0.0991695	9.97469	-0.137345	0.0833722	0
Bacteria	Cyanobacteria	Vampirivibrionia	Gastranaerophilales	Gastranaerophilales	Gastranaerophilales	-0.129628	0.118389	0	0.0970922	0.0696589	0	-0.216891	0.0874723	0	-0.505577	0.0914668	5.33819	-0.00239864	0.0768965	0
Bacteria	Desulfobacterota	Desulfovibrionia	Desulfovibrionales	Desulfovibrionaceae	Bilophila	0.0403338	0.246279	0	0.0245021	0.144908	0	0.109871	0.181964	0	0.109173	0.190274	0	-0.585027	0.159964	1.54541
Bacteria	Firmicutes	Bacilli	Erysipelotrichales	Erysipelatoclostridiaceae	Coprobacillus	-0.141543	0.169279	0	-0.00259087	0.099602	0	0.175002	0.125073	0	0.103332	0.130784	0	-0.0169259	0.109951	0
Bacteria	Firmicutes	Bacilli	Erysipelotrichales	Erysipelatoclostridiaceae	Erysipelatoclostridium	1.0648	0.443489	0	0.112339	0.260944	0	0.0197723	0.327674	0	0.230786	0.342637	0	0.475761	0.288057	0
Bacteria	Firmicutes	Bacilli	Erysipelotrichales	Erysipelotrichaceae	Turicibacter	-0.193478	0.167549	0	-0.0416045	0.0985844	0	0.0979291	0.123795	0	-0.00713115	0.129448	0	0.137728	0.108827	0
Bacteria	Firmicutes	Bacilli	Erysipelotrichales	Erysipelotrichaceae	[Clostridium]_innocuum_group	0.293295	0.3593	0	-0.251699	0.211408	0	1.16602	0.26547	2.8753	2.38468	0.277593	14.3401	0.214651	0.233374	0
Bacteria	Firmicutes	Bacilli	Lactobacillales	Carnobacteriaceae	Dolosigranulum	-0.17519	0.160369	0	0.0780496	0.0943595	0	-0.251219	0.118489	0	-0.657322	0.1239	4.81816	-0.0808219	0.104164	0
Bacteria	Firmicutes	Bacilli	Lactobacillales	Enterococcaceae	Enterococcus	0.10178	0.417879	0	-0.0970906	0.245875	0	0.507673	0.308751	0	0.955236	0.322851	0.476653	0.73183	0.271422	0.124131
Bacteria	Firmicutes	Bacilli	Lactobacillales	Lactobacillaceae	Lacticaseibacillus	1.00113	0.385687	0	0.369286	0.226934	0	-0.991063	0.284966	1.25272	-2.40536	0.29798	12.5867	-0.412792	0.250513	0
Bacteria	Firmicutes	Bacilli	Lactobacillales	Lactobacillaceae	Lactiplantibacillus	-0.0743177	0.17366	0	0.114194	0.10218	0	-0.0931936	0.128309	0	-0.389367	0.134169	0.398258	-0.0958459	0.112796	0
Bacteria	Firmicutes	Bacilli	Lactobacillales	Lactobacillaceae	Lactobacillus	-0.347058	0.350948	0	-0.462324	0.206494	0	-0.251478	0.259299	0	-0.804402	0.27114	0.487793	-0.199601	0.227949	0
Bacteria	Firmicutes	Bacilli	Lactobacillales	Lactobacillaceae	Limosilactobacillus	-0.25967	0.257767	0	-0.205834	0.151667	0	0.0824956	0.190452	0	0.359217	0.199149	0	-0.0598137	0.167426	0
Bacteria	Firmicutes	Bacilli	Lactobacillales	Streptococcaceae	Lactococcus	-0.2236	0.268033	0	-0.0765206	0.157708	0	0.326581	0.198038	0	1.27201	0.207081	6.87615	-0.300529	0.174094	0
Bacteria	Firmicutes	Bacilli	Lactobacillales	Streptococcaceae	Streptococcus	-0.954586	0.298277	0.824791	-0.212622	0.175503	0	-0.152155	0.220383	0	-0.115352	0.230447	0	0.205828	0.193738	0
Bacteria	Firmicutes	Bacilli	Staphylococcales	Gemellaceae	Gemella	0.0621843	0.188845	0	0.144933	0.111115	0	-0.344701	0.139529	0	-0.839801	0.145901	5.89279	0.0391607	0.122659	0
Bacteria	Firmicutes	Bacilli	Staphylococcales	Staphylococcaceae	Staphylococcus	-1.41743	0.302487	3.46507	0.0522194	0.17798	0	-1.27273	0.223494	5.74232	-2.7317	0.2337	26.5482	0.113555	0.196473	0
Bacteria	Firmicutes	Clostridia	Christensenellales	Christensenellaceae	Christensenellaceae_R-7_group	-0.0434602	0.101216	0	-0.0290653	0.0595546	0	-0.20108	0.074784	0.114488	-0.50408	0.0781991	7.68613	0.0351027	0.0657423	0
Bacteria	Firmicutes	Clostridia	Clostridia_UCG-014	Clostridia_UCG-014	Clostridia_UCG-014	-0.175956	0.128191	0	-0.119372	0.075426	0	-0.22893	0.0947141	0	-0.292014	0.0990393	0.462335	0.0304354	0.0832628	0
Bacteria	Firmicutes	Clostridia	Clostridiales	Clostridiaceae	Clostridium_sensu_stricto_1	-0.997196	0.474443	0	0.208868	0.279158	0	0.22317	0.350545	0	-0.124114	0.366552	0	1.15486	0.308162	1.69749
Bacteria	Firmicutes	Clostridia	Clostridiales	Clostridiaceae	Clostridium_sensu_stricto_3	-1.40989	0.372497	1.76143	0.0202739	0.219173	0	-0.467479	0.275221	0	-1.10993	0.287789	1.88558	1.02217	0.241946	2.5538
Bacteria	Firmicutes	Clostridia	Eubacteriales	Eubacteriaceae	Eubacterium	0.460579	0.216259	0	0.184558	0.127244	0	0.0267927	0.159784	0	-0.0175285	0.16708	0	-0.121957	0.140465	0
Bacteria	Firmicutes	Clostridia	Lachnospirales	Lachnospiraceae	Agathobacter	0.153462	0.169057	0	-0.127667	0.0994714	0	0.00725845	0.124908	0	-0.32455	0.130613	0	-0.00219481	0.109807	0
Bacteria	Firmicutes	Clostridia	Lachnospirales	Lachnospiraceae	Anaerostipes	0.428097	0.337207	0	-0.339811	0.198409	0	0.837774	0.249147	1.07135	2.91769	0.260524	24.4353	0.526539	0.219024	0
Bacteria	Firmicutes	Clostridia	Lachnospirales	Lachnospiraceae	Blautia	0.838812	0.415352	0	0.0851372	0.244389	0	1.10276	0.306884	1.43984	3.93763	0.320899	29.1403	0.401825	0.269781	0
Bacteria	Firmicutes	Clostridia	Lachnospirales	Lachnospiraceae	Coprococcus	-0.134568	0.106021	0	-0.0508544	0.0623817	0	-0.224484	0.0783341	0.348641	-0.564726	0.0819113	8.9431	-0.0816391	0.0688632	0
Bacteria	Firmicutes	Clostridia	Lachnospirales	Lachnospiraceae	Dorea	0.175185	0.179415	0	0.004621	0.105566	0	-0.0703264	0.132562	0	-0.189962	0.138615	0	0.197236	0.116534	0
Bacteria	Firmicutes	Clostridia	Lachnospirales	Lachnospiraceae	Eisenbergiella	0.181981	0.188317	0	-0.029057	0.110804	0	0.066973	0.139139	0	-0.00892863	0.145492	0	0.304076	0.122316	0
Bacteria	Firmicutes	Clostridia	Lachnospirales	Lachnospiraceae	Epulopiscium	-0.282602	0.193996	0	0.0241841	0.114145	0	0.172174	0.143335	0	-0.145986	0.14988	0	0.341839	0.126005	0.145653
Bacteria	Firmicutes	Clostridia	Lachnospirales	Lachnospiraceae	Fusicatenibacter	0.0498173	0.256452	0	0.0124594	0.150893	0	0.0332275	0.18948	0	0.334581	0.198133	0	0.123426	0.166571	0
Bacteria	Firmicutes	Clostridia	Lachnospirales	Lachnospiraceae	Hungatella	-0.603857	0.315537	0	0.0170743	0.185659	0	0.0680041	0.233136	0	0.693398	0.243782	0.319685	0.172288	0.204949	0
Bacteria	Firmicutes	Clostridia	Lachnospirales	Lachnospiraceae	Lachnoclostridium	0.853733	0.411322	0	-0.528514	0.242018	0	0.277894	0.303907	0	1.59885	0.317785	4.20135	0.340276	0.267163	0
Bacteria	Firmicutes	Clostridia	Lachnospirales	Lachnospiraceae	Lachnospira	-0.0601325	0.114412	0	-0.0539742	0.0673187	0	-0.128663	0.0845336	0	-0.508457	0.0883939	5.88273	-0.0276879	0.0743131	0
Bacteria	Firmicutes	Clostridia	Lachnospirales	Lachnospiraceae	Lachnospiraceae_NK4A136_group	-0.0737091	0.133817	0	-0.0287147	0.0787366	0	-0.167615	0.0988713	0	-0.26495	0.103386	0	0.110463	0.0869173	0
Bacteria	Firmicutes	Clostridia	Lachnospirales	Lachnospiraceae	Lachnospiraceae_UCG-001	-0.112527	0.155983	0	0.0377487	0.0917791	0	-0.0714934	0.115249	0	-0.168519	0.120512	0	-0.181201	0.101315	0
Bacteria	Firmicutes	Clostridia	Lachnospirales	Lachnospiraceae	Lachnospiraceae_UCG-004	0.102574	0.236556	0	0.0605748	0.139187	0	-0.178522	0.17478	0	-0.328472	0.182762	0	0.0811628	0.153648	0
Bacteria	Firmicutes	Clostridia	Lachnospirales	Lachnospiraceae	Lachnospiraceae_UCG-008	0.0851133	0.288301	0	0.0405201	0.169633	0	0.52805	0.213013	0	1.08234	0.22274	3.82872	0.121764	0.187258	0
Bacteria	Firmicutes	Clostridia	Lachnospirales	Lachnospiraceae	Moryella	0.000634297	0.130283	0	0.10385	0.0766574	0	-0.144622	0.0962604	0	-0.470785	0.100656	3.44698	-0.101403	0.0846221	0
Bacteria	Firmicutes	Clostridia	Lachnospirales	Lachnospiraceae	Roseburia	0.0436579	0.227375	0	0.0729903	0.133785	0	0.0303966	0.167997	0	-0.0921328	0.175669	0	0.0184581	0.147685	0
Bacteria	Firmicutes	Clostridia	Lachnospirales	Lachnospiraceae	Sellimonas	0.839491	0.256011	0.943224	0.0991992	0.150634	0	0.161406	0.189155	0	0.527904	0.197793	0.0889881	0.0418469	0.166285	0
Bacteria	Firmicutes	Clostridia	Lachnospirales	Lachnospiraceae	Tyzzerella	0.0939232	0.348187	0	0.0489618	0.20487	0	0.629496	0.257259	0	1.04642	0.269007	1.94367	0.695277	0.226156	0.640368
Bacteria	Firmicutes	Clostridia	Lachnospirales	Lachnospiraceae	[Eubacterium]_hallii_group	0.0173749	0.198546	0	-0.0571045	0.116822	0	-0.051436	0.146696	0	0.139118	0.153395	0	-0.0878412	0.12896	0
Bacteria	Firmicutes	Clostridia	Lachnospirales	Lachnospiraceae	[Eubacterium]_oxidoreducens_group	-0.264515	0.188535	0	-0.0234013	0.110932	0	0.211544	0.1393	0	0.0367828	0.145661	0	0.0734379	0.122458	0
Bacteria	Firmicutes	Clostridia	Lachnospirales	Lachnospiraceae	[Ruminococcus]_gauvreauii_group	0.233317	0.160486	0	0.0789153	0.0944282	0	-0.0452278	0.118576	0	-0.382456	0.12399	0.655105	-0.041389	0.104239	0
Bacteria	Firmicutes	Clostridia	Lachnospirales	Lachnospiraceae	[Ruminococcus]_gnavus_group	2.29289	0.506022	3.15017	-0.313939	0.297738	0	0.946636	0.373877	0	2.23504	0.39095	5.79588	-0.360498	0.328673	0
Bacteria	Firmicutes	Clostridia	Lachnospirales	Lachnospiraceae	[Ruminococcus]_torques_group	-0.198294	0.301311	0	0.381172	0.177288	0	0.470519	0.222625	0	1.01051	0.232791	2.7754	-0.0510847	0.195709	0
Bacteria	Firmicutes	Clostridia	Lachnospirales	Lachnospiraceae	uncultured	0.130194	0.191469	0	-0.247089	0.112658	0	0.16525	0.141468	0	0.461522	0.147928	0.706367	0.074883	0.124364	0
Bacteria	Firmicutes	Clostridia	Oscillospirales	Butyricicoccaceae	Butyricicoccus	0.178444	0.147874	0	0.0576972	0.0870074	0	-0.0222426	0.109257	0	-0.00813188	0.114246	0	0.0923261	0.0960475	0
Bacteria	Firmicutes	Clostridia	Oscillospirales	Oscillospiraceae	Colidextribacter	-0.226423	0.147421	0	-0.242178	0.0867411	0.249546	-0.00493488	0.108923	0	-0.124654	0.113897	0	0.127882	0.0957536	0
Bacteria	Firmicutes	Clostridia	Oscillospirales	Oscillospiraceae	Flavonifractor	0.565076	0.361274	0	-0.157572	0.21257	0	0.649098	0.266929	0	1.94608	0.279118	9.17005	0.579087	0.234656	0
Bacteria	Firmicutes	Clostridia	Oscillospirales	Oscillospiraceae	Oscillibacter	-0.0149681	0.154944	0	0.05226	0.0911676	0	-0.105964	0.114481	0	0.0308509	0.119709	0	0.0224274	0.10064	0
Bacteria	Firmicutes	Clostridia	Oscillospirales	Oscillospiraceae	UCG-002	-0.114205	0.0949581	0	0.0233706	0.0558724	0	-0.154855	0.0701602	0	-0.54564	0.0733641	10.5638	0.0751388	0.0616775	0
Bacteria	Firmicutes	Clostridia	Oscillospirales	Oscillospiraceae	uncultured	0.161855	0.14789	0	-0.111371	0.0870168	0	-0.127441	0.109269	0	-0.172842	0.114259	0	0.0830597	0.0960579	0
Bacteria	Firmicutes	Clostridia	Oscillospirales	Ruminococcaceae	Anaerotruncus	0.28552	0.160474	0	0.00902944	0.0944215	0	-0.172671	0.118567	0	-0.162491	0.123982	0	-0.0416325	0.104232	0
Bacteria	Firmicutes	Clostridia	Oscillospirales	Ruminococcaceae	Faecalibacterium	0.0976455	0.239151	0	-0.222428	0.140714	0	0.093549	0.176698	0	0.166238	0.184767	0	0.0586536	0.155334	0
Bacteria	Firmicutes	Clostridia	Oscillospirales	Ruminococcaceae	Incertae_Sedis	0.529419	0.252383	0	-0.0229918	0.1485	0	0.196102	0.186474	0	0.567634	0.19499	0.410658	-0.00784984	0.163929	0
Bacteria	Firmicutes	Clostridia	Oscillospirales	Ruminococcaceae	Ruminococcus	-0.0600782	0.116901	0	0.103401	0.0687835	0	-0.24778	0.086373	0.352726	-0.735139	0.0903173	12.8097	0.0582324	0.0759301	0
Bacteria	Firmicutes	Clostridia	Oscillospirales	Ruminococcaceae	Subdoligranulum	-0.0861159	0.168897	0	-0.0834643	0.0993775	0	-0.238707	0.124791	0	-0.537842	0.130489	2.36137	-0.0148267	0.109703	0
Bacteria	Firmicutes	Clostridia	Oscillospirales	Ruminococcaceae	UBA1819	0.153948	0.259209	0	0.086689	0.152516	0	0.243078	0.191518	0	0.413936	0.200264	0	0.170154	0.168362	0
Bacteria	Firmicutes	Clostridia	Oscillospirales	[Eubacterium]_coprostanoligenes_group	[Eubacterium]_coprostanoligenes_group	-0.153622	0.1452	0	-0.0111412	0.0854343	0	-0.142476	0.107282	0	-0.186811	0.112181	0	0.09856	0.0943109	0
Bacteria	Firmicutes	Clostridia	Peptostreptococcales-Tissierellales	Family_XI	Anaerococcus	-0.260681	0.15925	0	0.203707	0.093701	0	0.0961518	0.117662	0	-0.238172	0.123036	0	-0.0785457	0.103437	0
Bacteria	Firmicutes	Clostridia	Peptostreptococcales-Tissierellales	Family_XI	Finegoldia	-0.282663	0.164218	0	0.114281	0.096624	0	-0.10581	0.121333	0	-0.377356	0.126874	0.498315	0.0391212	0.106663	0
Bacteria	Firmicutes	Clostridia	Peptostreptococcales-Tissierellales	Family_XI	Peptoniphilus	-0.501531	0.171086	0.438735	0.10327	0.100665	0	-0.200443	0.126408	0	-0.286587	0.13218	0	-0.168745	0.111125	0
Bacteria	Firmicutes	Clostridia	Peptostreptococcales-Tissierellales	Peptostreptococcaceae	Clostridioides	0.417671	0.356494	0	0.0642009	0.209757	0	0.572841	0.263397	0	1.42305	0.275425	4.50169	0.277095	0.231551	0
Bacteria	Firmicutes	Clostridia	Peptostreptococcales-Tissierellales	Peptostreptococcaceae	Romboutsia	-0.0126885	0.151232	0	-0.122546	0.0889835	0	-0.0598135	0.111739	0	0.166035	0.116841	0	0.100729	0.098229	0
Bacteria	Firmicutes	Clostridia	Peptostreptococcales-Tissierellales	Peptostreptococcaceae	Terrisporobacter	-0.188145	0.153353	0	-0.0772469	0.0902314	0	-0.0270249	0.113306	0	-0.0304505	0.11848	0	0.0478861	0.0996065	0
Bacteria	Firmicutes	Clostridia	Peptostreptococcales-Tissierellales	Peptostreptococcaceae	uncultured	-0.1868	0.144056	0	0.0689433	0.0847608	0	0.109333	0.106436	0	0.0146363	0.111297	0	0.033734	0.0935675	0
Bacteria	Firmicutes	Negativicutes	Acidaminococcales	Acidaminococcaceae	Phascolarctobacterium	-0.241548	0.256892	0	-0.0364534	0.151153	0	-0.10976	0.189806	0	-0.303245	0.198474	0	-0.215058	0.166858	0
Bacteria	Firmicutes	Negativicutes	Veillonellales-Selenomonadales	Selenomonadaceae	Megamonas	-0.0180736	0.15465	0	-0.0554382	0.0909942	0	-0.0951049	0.114264	0	-0.559863	0.119481	3.46474	-0.0391615	0.100449	0
Bacteria	Firmicutes	Negativicutes	Veillonellales-Selenomonadales	Veillonellaceae	Dialister	0.0347772	0.148288	0	0.0783047	0.0872509	0	-0.347026	0.109563	0.775928	-0.707484	0.114566	6.96257	-0.117	0.0963164	0
Bacteria	Firmicutes	Negativicutes	Veillonellales-Selenomonadales	Veillonellaceae	Megasphaera	-0.274725	0.360367	0	-0.154557	0.212036	0	0.259766	0.266259	0	1.00765	0.278418	1.48232	-0.312684	0.234067	0
Bacteria	Firmicutes	Negativicutes	Veillonellales-Selenomonadales	Veillonellaceae	Negativicoccus	-0.395648	0.163432	0	-0.179407	0.0961618	0	-0.0768289	0.120753	0	-0.106681	0.126267	0	-0.179434	0.106153	0
Bacteria	Firmicutes	Negativicutes	Veillonellales-Selenomonadales	Veillonellaceae	Veillonella	-0.485997	0.401549	0	-0.12232	0.236267	0	-0.619025	0.296686	0	-0.479416	0.310234	0	0.455943	0.260815	0
Bacteria	Fusobacteriota	Fusobacteriia	Fusobacteriales	Fusobacteriaceae	Fusobacterium	-0.156668	0.162372	0	0.12208	0.0955379	0	-0.317268	0.119969	0.057846	-0.598795	0.125448	3.64691	0.0781932	0.105464	0
Bacteria	Proteobacteria	Alphaproteobacteria	Rhodospirillales	uncultured	uncultured	-0.087282	0.117967	0	-0.0491923	0.0694108	0	-0.239299	0.0871607	0.188185	-0.538975	0.091141	6.28735	-0.0540796	0.0766226	0
Bacteria	Proteobacteria	Gammaproteobacteria	Burkholderiales	Sutterellaceae	Parasutterella	0.0512597	0.166118	0	0.0282622	0.0977422	0	-0.0681143	0.122737	0	-0.186634	0.128342	0	0.0445054	0.107898	0
Bacteria	Proteobacteria	Gammaproteobacteria	Burkholderiales	Sutterellaceae	Sutterella	0.114231	0.297111	0	-0.11978	0.174817	0	-0.288956	0.219522	0	-0.313953	0.229546	0	-0.733318	0.192981	1.78718
Bacteria	Proteobacteria	Gammaproteobacteria	Enterobacterales	Enterobacteriaceae	Citrobacter	-0.339255	0.387437	0	0.0086867	0.227964	0	0.463982	0.286259	0	0.160713	0.299331	0	0.464397	0.251649	0
Bacteria	Proteobacteria	Gammaproteobacteria	Enterobacterales	Enterobacteriaceae	Enterobacter	-1.12861	0.537947	0	0.113094	0.316523	0	0.726418	0.397465	0	1.3451	0.415615	0.878697	0.639857	0.34941	0
Bacteria	Proteobacteria	Gammaproteobacteria	Enterobacterales	Enterobacteriaceae	Escherichia-Shigella	0.349146	0.542636	0	-0.159575	0.319281	0	0.161733	0.400929	0	-0.699915	0.419238	0	-0.26425	0.352455	0
Bacteria	Proteobacteria	Gammaproteobacteria	Enterobacterales	Enterobacteriaceae	Klebsiella	-0.245395	0.193828	0	0.0526811	0.114047	0	0.118025	0.143211	0	-0.0494293	0.149751	0	-0.0419249	0.125896	0
Bacteria	Proteobacteria	Gammaproteobacteria	Enterobacterales	Morganellaceae	Proteus	0.0265618	0.191244	0	0.0621355	0.112526	0	-0.0897726	0.141301	0	-0.40301	0.147754	0.164757	0.0321835	0.124217	0
Bacteria	Proteobacteria	Gammaproteobacteria	Enterobacterales	Pasteurellaceae	Haemophilus	-0.739929	0.384652	0	0.249389	0.226325	0	-0.898367	0.284201	0.766582	-3.00841	0.29718	20.025	0.196474	0.24984	0
Bacteria	Proteobacteria	Gammaproteobacteria	Pseudomonadales	Moraxellaceae	Acinetobacter	-0.579935	0.231128	0	-0.176326	0.135994	0	0.367599	0.17077	0	-0.135557	0.178569	0	0.0442164	0.150123	0
Bacteria	Proteobacteria	Gammaproteobacteria	Pseudomonadales	Pseudomonadaceae	Pseudomonas	-0.16981	0.167016	0	-0.0539661	0.0982704	0	-0.289175	0.1234	0	-0.823381	0.129036	7.51004	-0.0501332	0.108481	0
Bacteria	Proteobacteria	Gammaproteobacteria	Xanthomonadales	Xanthomonadaceae	Stenotrophomonas	-0.167794	0.150975	0	-0.0749735	0.0888321	0	-0.0577499	0.111548	0	-0.461809	0.116642	2.06627	-0.0543042	0.0980618	0
Bacteria	Verrucomicrobiota	Verrucomicrobiae	Verrucomicrobiales	Akkermansiaceae	Akkermansia	0.319207	0.372783	0	-0.270266	0.219342	0	0.289473	0.275432	0	1.26091	0.28801	2.84746	-0.10422	0.242131	0
Model adjusted for cohort site, age (3 months)-1, child sex, child diet, and delivery mode
